# “Prevalence, Patterns, Clinico-social and Behavioural factors associated with the Consumption of Sugar Sweetened Beverages among Undergraduate Medical Students of Central India”

**DOI:** 10.1101/2021.08.29.21262509

**Authors:** Soumya Kanti Mandal, G Revadi, Darshan Parida, Anindo Majumdar

## Abstract

**Background:** Excessive consumption of Sugar Sweetened Beverages (SSBs) in adolescents has become a global issue. As its link to obesity and non-communicable diseases is clear, it is imperative to understand SSB consumption behaviours in the future healthcare professionals.

**Objective:** To document the prevalence, patterns and clinic-social and behavioural factors predicting high intake of SSBs among medical students.

**Methods:** This cross-sectional study was conducted using a self-reported, web-based, questionnaire. All the students and interns who were part of a publicly funded premiere teaching hospital during October and November 2019 were included. The semi-structured questionnaire enquired regarding socio-demographic, clinical details, amount, behavioural patterns and money spent in connection with SSB consumption. Data were analysed using IBM SPSS version 24.

**Results:** The mean (SD) age of participants was 19.3 (1.6) years, 71.7% being males. The current prevalence of SSB consumption was 90.5 %. Also, 49.9% and 29.1% participants preferred soft drinks and sweetened fruit juice respectively. Multivariable analysis showed that male gender (aOR 1.83, 95% CI 1.03-3.25), current alcohol consumption (aOR 4.09, 95% CI 1.25-13.42), and recent (last week) consumption of a SSB predicted high intake of SSBs (aOR 7.36, 95% CI 3.41-15.87) whereas, preference of energy/sports category of drinks predicted low intake of SSBs (aOR 0.10, 95% CI 0.02-0.47).

**Conclusion:** The consumption of SSBs among medical students was high. Targeted health education and behaviour change interventions should be provided to males, alcohol users and frequent consumers.
