## Supplementary File 1 for "“Prevalence, Patterns, Clinico-social and Behavioural factors associated with the Consumption of Sugar Sweetened Beverages among Undergraduate Medical Students of Central India”"

### Sheet: Sheet1
gender	Monthly family income	Modifiedmonthlyincome	Percapitaincome	tobacco	alcohol	physicalactivity	sleep	heardofSSB	5 itemsSugar-Sweetened-beverages(SSBs)	SSB_softdrinks	SSB_energydrinks	SSB_packedfruitdrinks	SSB_milkproductbased	SSB_others	SSB_don'tknow	SSB_Inappropriate	everconsumedSSBs	lastconsumptionofSSB	lastmonthSSBconsumptioninml	typeofSSBpreferred	lastmonthSSBmoney	awareoftaxesonSSB	amtoftaxespresent	noticedhealthwarning	amtofcalorieSSB	LSSSBimprovinghealth	LSSBsugarcheckedbyconsumer	LtaxesonSSBtobeincreased	Ldecreaseconsumptioniftaxesincreased	Lhomemadedrinksiftaxesincreased	LdecreaseconsumptionofSSBifwarningpresent	LhealthwarningtobepresentonSSB	typeofwarningtobepresent	Iftextualwhatshouldbetext	Iftextualwhatshouldbelanguage	If textual what should be the language of the warning? (Multiple answers possible)/2	If textual what should be the language of the warning? (Multiple answers possible)/Local language	Pictorialtotalsurfacearea
1	0	1	0	0	0	0	1	0	1 3 4	1	0	1	1	0	0	0	2					2		1	1	5	5	5	1	5	5	1	4	1 2 3	1	1	1	<25%
1	99	99	0	1	1	1	0	1	1	1	0	0	0	0	0	0	1	1	9466	1	10000	1	5	2	1	1	1	1	1	1	2	1	1
1	99	99	0	0	0	1	1	1	1 4 7	1	0	0	1	0	0	1	1	1	200	2	500	1	3	1	1	2	2	4	3	2	2	1	4	1 3	1	0	1	25-50%
2	99	99	0	0	0	1	0	1	1 3	1	0	1	0	0	0	0	1	2	200	1	0	2		1	1	4	1	3	3	2	4	1	4	1 2 3	1	1	1	<25%
1	99	99	0	0	0	1	1	1	1 2 4 6	1	1	0	1	0	1	0	1	1	200	2	500	1	3	1	1	2	1	4	3	5	4	1	4	1 3	1	0	1	25-50%
1	99	99	0	0	0	0	1	0	1 4	1	0	0	1	0	0	0	1	1	5	4	0	2		2	2	3	2	2	2	1	1	2	1
1	99	99	0	0	0	0	0	1	1 4 6	1	0	0	1	0	1	0	1	3		3	0	2		2	1	3	1	1	1	2	2	1	4	1 2 3	1	1	1	50-75%
1	99	99	0	0	0	1	0	1	7	0	0	0	0	0	0	1	1	1	1000	1	200	2		2	2	3	3	3	3	3	3	3
2	99	99	0	0	0	1	0	0	1 7	1	0	0	0	0	0	1	1	1	1000	3	200	1	2	1	2	4	1	4	3	1	2	2	3					25-50%
1	5000	2	0	1	0	1	1	1	7	0	0	0	0	0	0	1	1	1	250	2	100	2		2	2	3	3	3	2	1	3	4
1	40000	10	0	0	0	0	1	1	7	0	0	0	0	0	0	1	1	1	600	1	0	2		2	2	3	3	5	4	3	3	1	4	1 2 3	1	1	1	<25%
1	10000	3	0	0	0	1	1	1	7	0	0	0	0	0	0	1	1	1	1500	3	150	2		1	2	4	2	2	2	3	2	2	2	1 3	1	0	1
1	5000	2	#REF!	1	0	1	1	0	7	0	0	0	0	0	0	1	2					2		2	2	3	3	3	3	2	2	2	4	3	0	0	1	99
1	8000	3	#REF!	0	0	1	1	1	1	1	0	0	0	0	0	0	1	2	300	1	40	2		2	2	3	3	3	1	1	3	1	4	3	0	0	1	50-75%
2	3000	2	#REF!	0	0	1	1	1	1	1	0	0	0	0	0	0	1	1	500	1	0	2		2	2	4	2	2	2	1	3	2	4	1 2 3	1	1	1	<25%
1	3000	2	#REF!	0	0	1	1	0	3 7	0	0	1	0	0	0	1	1	2	500	3	40	2		2	2	3	3	3	3	2	3	2	3					<25%
2	5000	2	#REF!	0	0	0	1	0	4 7	0	0	0	1	0	0	1	1	1	7500	4	0	2		2	1	2	2	3	3	1	2	2	1
1	5000	2	#REF!	0	0	1	1	0	7	0	0	0	0	0	0	1	1	1	100	1	30	2		1	1	4	2	2	2	2	2	2	4	1	1	0	0	25-50%
2	10000	3	#REF!	0	0	1	1	0	2 3 4	0	1	1	1	0	0	0	1	1	50	1	50	2		2	2	2	2	1	1	2	2	1	4	1 2	1	1	0	25-50%
1	4000	2	#REF!	0	0	0	1	1	1 2 3	1	1	1	0	0	0	0	1	1	1000	1	100	2		2	1	5	1	5	1	5	5	5
2	5000	2	#REF!	0	0	1	1	1	6	0	0	0	0	0	1	0	2					2		2	2	3	3	3	3	3	3	3
2	5000	2	#REF!	0	0	0	1	1	1 2 3 4	1	1	1	1	0	0	0	1	1	500	3	100	1	2	2	2	3	2	2	2	2	2	2	2	3	0	0	1
1	10000	3	#REF!	0	0	1	1	0	7	0	0	0	0	0	0	1	1	1	500	1	50	2		1	2	3	2	4	2	1	3	2	2	3	0	0	1
1	8000	3	#REF!	0	0	1	1	1	4	0	0	0	1	0	0	0	1	1	200	2	100	2		1	1	5	1	1	1	1	1	1	4	1 2	1	1	0	25-50%
1	7000	2	#REF!	0	0	1	1	1	1 4	1	0	0	1	0	0	0	1	2	200	1	25	2		2	1	4	2	3	2	2	5	1	1
2	25000	10	#REF!	0	0	0	1	0	1 3 4 7	1	0	1	1	0	0	1	1	1	5000	4	300	2		2	2	2	1	4	3	2	2	2	4	1 2 3	1	1	1	>75%
1	8000	3	#REF!	0	0	1	1	1	4 7	0	0	0	1	0	0	1	1	1	1000	4	500	2		2	2	3	2	3	2	2	2	2	3					25-50%
2	5000	2	#REF!	0	0	0	0	1	1 3	1	0	1	0	0	0	0	1	2	100	3	30	2		2	1	4	3	2	3	3	1	2	4	1 3	1	0	1	25-50%
1	8000	3	#REF!	0	0	1	0	0	1 3 4	1	0	1	1	0	0	0	1	2	100	1	50	2		2	1	4	1	5	2	1	1	1	2	1 3	1	0	1
1	20000	6	#REF!	0	0	1	0	1	1 2	1	1	0	0	0	0	0	1	1	600	3	90	1	3	2	2	3	1	4	4	2	2	1	4	3	0	0	1	<25%
1	10000	3	#REF!	0	0	1	1	0	1 2 3	1	1	1	0	0	0	0	1	1	500	2	50	2		2	2	4	2	5	1	2	1	2	4	1	1	0	0	<25%
1	10000	3	#REF!	0	0	1	1	0	1 3 4	1	0	1	1	0	0	0	2					2		2	2	2	2	2	2	2	2	2	2	1 2 3	1	1	1
2	10000	3	#REF!	0	0	1	1	1	1 3 7	1	0	1	0	0	0	1	1	4	0	2	0	2		1	2	3	1	2	1	1	1	1	4	1 2 3	1	1	1	25-50%
1	10000	3	#REF!	0	0	0	1	1	1 4	1	0	0	1	0	0	0	1	4	0	1	0	1	2	2	2	3	2	3	2	2	2	3
1	11000	3	#REF!	0	0	1	0	1	1 3 6	1	0	1	0	0	1	0	1	1	250	1	30	2		2	2	3	1	2	2	1	1	1	1
1	12000	4	#REF!	0	0	1	1	0	99	0	0	0	0	0	0	0	2					2		2	2	3	3	3	3	2	1	1	4	3	0	0	1	25-50%
2	12000	6	#REF!	0	0	0	0	1	1 2 3	1	1	1	0	0	0	0	1	1	1000	1	100	2		2	2	4	2	2	3	2	2	2	1
1	10000	3	#REF!	0	0	1	1	1	1 3 4	1	0	1	1	0	0	0	1	1	4000	3	400	2		2	1	3	2	4	2	2	2	2	4	1 3	1	0	1	<25%
1	20000	6	#REF!	0	0	1	1	1	1 6	1	0	0	0	0	1	0	1	1	500	1	50	2		2	1	3	2	2	2	2	2	2	4	1 2	1	1	0	<25%
1	10000	3	#REF!	0	0	1	1	1	1	1	0	0	0	0	0	0	2					2		2	2	5	1	5	3	1	5	3
2	25000	10	#REF!	0	0	0	1	1	1 3	1	0	1	0	0	0	0	1	1	100	3	40	2		2	2	3	2	4	2	3	1	1	4	1 2 3	1	1	1	<25%
1	10000	3	#REF!	0	0	0	1	1	1 3 4	1	0	1	1	0	0	0	1	1	1000	3	150	2		2	2	3	2	5	1	2	2	1	4	1 2 3	1	1	1	<25%
1	10000	3	#REF!	0	0	1	0	0	1 4	1	0	0	1	0	0	0	1	1	500	1	30	1	6	2	2	3	2	3	3	2	2	2	4	1	1	0	0	<25%
1	10000	3	#REF!	0	0	1	1	0	7	0	0	0	0	0	0	1	2					2		2	2	3	2	3	2	2	2	2	2	1 2 3	1	1	1
1	14000	4	#REF!	0	0	1	0	1	1	1	0	0	0	0	0	0	1	1	500	1	40	2		2	2	5	1	1	1	1	1	1	2	1	1	0	0
1	12000	6	#REF!	0	0	0	0	1	1 3	1	0	1	0	0	0	0	1	2	20	3	0	1	3	2	2	3	3	3	2	1	2	2	4	1 2 3	1	1	1	<25%
1	35000	10	#REF!	0	0	0	0	1	1 4	1	0	0	1	0	0	0	1	2	600	1	100	2		2	1	4	2	2	2	2	2	2	3					<25%
1	16000	4	#REF!	0	0	0	1	1	1	1	0	0	0	0	0	0	1	2	800	1	160	1	3	2	2	4	2	3	3	2	2	2	3					25-50%
1	20000	6	#REF!	0	0	0	1	1	1 3 2	1	1	1	0	0	0	0	1	1	2000	3	300	1	2	2	2	2	2	1	1	1	1	1	4	1	1	0	0	25-50%
1	10000	3	#REF!	0	0	0	1	1	1	1	0	0	0	0	0	0	1	1	2000	3	500	2		2	2	4	2	4	1	3	2	2	4	2	0	1	0	25-50%
1	20000	6	#REF!	0	0	1	0	1	1	1	0	0	0	0	0	0	1	1	200	1	50	2		2	1	4	2	2	2	1	2	1	1
2	10000	3	#REF!	0	0	0	1	0	1 3 4	1	0	1	1	0	0	0	2					2		2	2	4	2	3	4	2	2	2	4	1 3	1	0	1	99
1	15000	4	#REF!	0	0	1	1	1	1 3	1	0	1	0	0	0	0	1	1	2500	1	100	1	3	2	1	3	2	4	3	3	2	2	1
1	15000	4	#REF!	0	0	0	1	0	1 2 3 4	1	1	1	1	0	0	0	1	1	500	1	100	2		2	2	3	2	3	2	2	2	2	1
1	15000	4	#REF!	0	0	0	0	1	1 3	1	0	1	0	0	0	0	1	1	500	3	200	2		2	2	4	2	5	2	4	2	3
1	15000	4	#REF!	0	0	1	1	0	7	0	0	0	0	0	0	1	1	1	100	1	60	2		2	2	3	2	4	4	2	2	2	1
1	20000	6	#REF!	0	0	1	1	1	1	1	0	0	0	0	0	0	1	2	10	3	100	2		2	1	2	1	3	1	1	1	1	4	1	1	0	0	<25%
1	20000	6	#REF!	0	0	1	1	1	1 4	1	0	0	1	0	0	0	1	1	30	4	20	2		1	2	5	2	1	4	3	2	2	3					50-75%
2	20000	6	#REF!	0	0	0	1	1	1	1	0	0	0	0	0	0	1	1	500	3	100	2		2	2	2	2	4	3	3	2	2	4	1 2	1	1	0	25-50%
2	20000	6	#REF!	0	0	1	1	0	1 3 4	1	0	1	1	0	0	0	1	1	200	1	100	2		2	2	3	3	3	3	3	2	2	4	1 2 3	1	1	1	25-50%
1	20000	6	#REF!	0	0	1	1	0	1 4	1	0	0	1	0	0	0	1	1	3000	1	500	2		1	2	3	2	3	4	2	3	2	4	3	0	0	1	25-50%
2	25000	10	#REF!	0	0	1	0	1	1 3 4	1	0	1	1	0	0	0	1	1	5	3	10	2		1	2	2	2	3	2	1	2	2	1
1	18000	6	#REF!	0	0	0	1	0	7	0	0	0	0	0	0	1	2					2		2	2	3	3	5	3	3	1	3
1	50000	12	#REF!	0	0	0	1	0	1 2 4	1	1	0	1	0	0	0	1	1	1000	1	70	2		2	2	4	2	4	3	4	2	2	4	3	0	0	1	50-75%
1	20000	6	#REF!	0	0	1	1	1	1	1	0	0	0	0	0	0	1	1	1500	1	100	2		2	2	5	2	3	4	2	4	2	1
1	25000	10	#REF!	0	0	0	1	1	1	1	0	0	0	0	0	0	1	1	1200	1	100	2		2	2	5	2	2	2	4	1	1	2	1	1	0	0
1	20000	6	#REF!	1	1	0	1	1	1 3	1	0	1	0	0	0	0	1	1	3000	3	700	1	1	1	2	4	1	4	3	2	2	1	4	1 2	1	1	0	25-50%
1	25000	10	#REF!	0	0	1	1	1	1	1	0	0	0	0	0	0	1	2	200	1	0	2		2	1	5	1	2	2	2	2	2	4	1	1	0	0	<25%
1	20000	6	#REF!	0	0	1	1	1	1	1	0	0	0	0	0	0	1	1	1000	1	100	2		2	2	4	2	3	2	4	4	3
1	20000	6	#REF!	0	0	0	1	0	1 3 4	1	0	1	1	0	0	0	1	1	3000	4	300	2		2	2	4	2	2	4	1	2	1	4	2 3	0	1	1	<25%
1	50000	12	#REF!	0	0	1	1	0	1 2 3 4	1	1	1	1	0	0	0	1	1	250	1	100	2		2	2	4	2	1	2	2	1	1	4	1 2 3	1	1	1	25-50%
1	40000	10	#REF!	0	0	0	1	1	1	1	0	0	0	0	0	0	1	1	400	1	1000	2		2	2	3	2	3	2	2	2	1	3					50-75%
1	27000	10	#REF!	0	0	1	1	0	5 7	0	0	0	0	1	0	1	2					2		2	1	1	2	2	2	2	2	2	1
2	40000	10	#REF!	0	0	0	1	1	1 4	1	0	0	1	0	0	0	1	1	1500	4	300	1	2	2	2	4	2	4	3	2	2	1	3					<25%
1	30000	10	#REF!	0	0	1	1	1	1	1	0	0	0	0	0	0	1	1	300	3	4890	1	4	1	2	2	2	4	4	4	2	1
1	30000	10	#REF!	0	0	1	1	1	1 3	1	0	1	0	0	0	0	1	1	2000	1	150	1	2	2	2	2	2	5	1	5	5	2	3					<25%
1	36000	10	#REF!	0	0	0	0	0	1 7 3	1	0	1	0	0	0	1	1	3	0	2	25	2		2	1	3	1	1	2	1	2	1
1	30000	10	#REF!	0	0	0	0	1	1 4 3	1	0	1	1	0	0	0	1	1	500	2	80	1	3	2	2	4	2	5	2	3	2	2	4	1 2 3	1	1	1	25-50%
1	30000	10	#REF!	0	0	1	1	0	1 4 7	1	0	0	1	0	0	1	1	1	1000	3	1000	2		2	1	3	2	2	3	2	1	1	1
1	30000	10	#REF!	0	0	1	1	1	1 3	1	0	1	0	0	0	0	1	1	250	1	60	2		2	2	3	3	3	3	2	4	4
1	30000	10	#REF!	0	0	1	1	1	1 2 4	1	1	0	1	0	0	0	1	1	250	1	100	2		2	2	5	2	4	2	2	2	1	2	1 3	1	0	1
2	30000	10	#REF!	0	0	0	0	1	7	0	0	0	0	0	0	1	1	1	100	1	200	2		1	2	3	1	3	4	4	4	1	4	2	0	1	0	25-50%
2	33000	10	#REF!	0	0	1	1	0	7	0	0	0	0	0	0	1	1	1	50	3	150	2		2	2	3	1	2	3	2	2	2	1
1	60000	12	#REF!	0	0	0	1	0	1	1	0	0	0	0	0	0	2					2		2	2	2	1	4	2	2	1	2	1
1	40000	10	#REF!	0	0	0	0	1	1 2 3	1	1	1	0	0	0	0	1	1	5000	1	400	1	4	2	2	5	2	4	4	2	4	1	4	1 2 3	1	1	1	25-50%
1	40000	10	#REF!	0	0	0	1	1	1 2 3	1	1	1	0	0	0	0	1	2	100	3	100	2		2	2	4	2	2	2	2	1	1	4	1 2 3	1	1	1	25-50%
1	60000	12	#REF!	0	0	1	1	1	1 3 6	1	0	1	0	0	1	0	1	1	1000	3	50	2		1	2	4	1	2	3	2	2	1	4	1 2 3	1	1	1	<25%
1	40000	10	#REF!	0	0	1	1	1	1 3	1	0	1	0	0	0	0	1	1	5000	1	400	2		2	2	4	2	4	2	2	2	2	4	1 2	1	1	0	25-50%
1	20000	6	#REF!	0	0	0	1	1	2 3 4 7	0	1	1	1	0	0	1	1	1	5000	1	450	2		1	2	2	3	3	3	3	2	2	4	1 3	1	0	1	25-50%
1	60000	12	#REF!	1	0	1	1	1	7	0	0	0	0	0	0	1	1	1	50	3	100	2		2	2	3	2	4	2	2	2	2	1
2	42000	10	#REF!	0	0	0	1	0	1 3 2	1	1	1	0	0	0	0	1	1	2500	3	600	2		2	2	4	2	3	2	1	2	1	2	1 2	1	1	0
1	70000	12	#REF!	0	0	1	1	1	2 3 4	0	1	1	1	0	0	0	1	1	500	3	50	2		1	2	3	2	2	2	2	2	2	4	3	0	0	1	25-50%
1	35000	10	#REF!	0	0	1	1	0	1 3 4 7	1	0	1	1	0	0	1	1	1	1000	4	50	2		2	1	4	2	2	2	2	1	1	1
1	35000	10	#REF!	0	0	0	0	1	7 1	1	0	0	0	0	0	1	1	1	1000	1	100	1	5	2	2	4	1	4	2	1	2	1	4	3	0	0	1	25-50%
2	50000	12	#REF!	0	0	0	1	1	1	1	0	0	0	0	0	0	1	2	300	1	100	1	1	2	1	5	1	1	1	1	2	1	4	1 3	1	0	1	<25%
2	36000	10	#REF!	0	0	1	1	1	1 3 7	1	0	1	0	0	0	1	1	3	0	1	0	2		1	2	4	3	2	2	2	2	1	4	1 2 3	1	1	1	25-50%
2	29000	10	#REF!	0	0	1	0	0	1 3	1	0	1	0	0	0	0	1	1	1000	3	300	2		2	2	4	2	1	3	2	2	2	3					50-75%
1	30000	10	#REF!	0	0	1	0	1	1 3	1	0	1	0	0	0	0	1	1	300	1	500	1	1	2	2	3	2	2	3	1	2	2	1
1	30000	10	#REF!	0	0	1	1	1	1	1	0	0	0	0	0	0	1	1	200	3	20	2		2	2	4	3	3	3	1	3	2	1
1	30000	10	#REF!	0	0	0	1	1	1 4	1	0	0	1	0	0	0	1	2	50	1	100	2		2	2	4	1	3	1	1	1	1	1
1	30000	10	#REF!	0	0	0	0	1	1	1	0	0	0	0	0	0	1	2	15	3	30	2		2	1	3	1	3	1	1	1	1	4	1 2	1	1	0	<25%
1	30000	10	#REF!	0	0	0	1	1	1	1	0	0	0	0	0	0	1	1	1000	3	100	1	2	2	2	4	2	3	4	1	2	2	2	1 3	1	0	1
1	30000	10	#REF!	0	0	0	0	1	1 2 3 4	1	1	1	1	0	0	0	1	1	5000	4	1000	2		2	2	3	1	3	4	2	2	2	4	1 3	1	0	1	25-50%
2	30000	10	#REF!	0	0	0	0	0	1 3	1	0	1	0	0	0	0	1	1	20	1	500	2		2	2	3	2	3	4	3	2	2	2	1	1	0	0
1	30000	10	#REF!	0	0	0	1	1	1 2 4	1	1	0	1	0	0	0	1	1	500	1	100	2		2	2	3	2	3	2	2	2	3
1	30000	10	#REF!	0	0	0	0	1	1 2 3 4	1	1	1	1	0	0	0	2					2		1	2	3	1	2	4	2	2	1	4	1 2 3	1	1	1	25-50%
1	30000	10	#REF!	0	0	0	0	1	7	0	0	0	0	0	0	1	1	1	2000	3	70	2		2	2	5	1	4	1	2	1	1	4	1 2 3	1	1	1	25-50%
1	40000	10	#REF!	0	0	0	1	1	1 7 3	1	0	1	0	0	0	1	1	1	600	1	100	2		1	2	3	2	3	2	2	2	2	2	1 3	1	0	1
1	40000	10	#REF!	0	0	0	1	1	1 3 4	1	0	1	1	0	0	0	1	2	500	3	100	1	2	1	2	4	2	4	2	2	2	2	4	1 2 3	1	1	1	25-50%
1	40000	10	#REF!	0	0	0	0	0	1 4	1	0	0	1	0	0	0	1	1	100	1	200	2		2	2	2	3	3	1	2	2	2	4	1 3	1	0	1	25-50%
1	50000	12	#REF!	0	0	0	0	1	1 3	1	0	1	0	0	0	0	1	1	2000	1	90	1	1	1	1	4	2	4	3	2	2	2	3					<25%
1	50000	12	#REF!	0	0	1	1	1	1 4	1	0	0	1	0	0	0	1	2	100	4	30	2		2	2	2	2	2	2	2	2	1	2	1 2	1	1	0
1	25000	10	#REF!	0	0	0	0	1	1 2 3 6	1	1	1	0	0	1	0	1	1	600	1	40	1	2	1	2	4	2	2	2	1	2	1	2	1 2	1	1	0
1	25000	10	#REF!	0	0	0	0	1	1 3 4 6	1	0	1	1	0	1	0	1	1	600	1	40	1	2	1	2	4	2	2	2	2	2	2	2	1 2	1	1	0
2	50000	12	#REF!	0	0	0	1	1	1 3 4	1	0	1	1	0	0	0	1	1	600	1	200	1	4	2	1	3	2	4	3	2	2	1	4	1 3	1	0	1	25-50%
1	50000	12	#REF!	0	0	0	0	1	1 2 34	1	1	1	1	0	0	0	1	1	2000	1	100	2		2	2	3	2	5	2	2	2	2	2	1	1	0	0
1	50000	12	#REF!	0	0	0	1	1	3	0	0	1	0	0	0	0	1	1	500	3	100	1	3	2	1	3	2	4	2	2	2	2	4	1 2	1	1	0	50-75%
2	50000	12	#REF!	0	0	0	1	0	3	0	0	1	0	0	0	0	1	2	50	3	300	2		2	2	4	2	2	2	2	3	2	4	1	1	0	0
2	60000	12	#REF!	0	0	0	1	1	1 3 4	1	0	1	1	0	0	0	1	1	50	3	0	1	2	2	2	5	2	3	4	4	1	1	3					25-50%
2	35000	10	#REF!	0	0	0	0	0	1 3 7	1	0	1	0	0	0	1	1	1	500	3	70	2		2	2	4	2	2	2	1	1	1	4	1 2	1	1	0	25-50%
1	55000	12	#REF!	0	0	0	0	0	1	1	0	0	0	0	0	0	1	1	250	1	20	2		1	2	4	3	3	3	3	3	3
1	65000	12	#REF!	0	0	1	1	1	1 3	1	0	1	0	0	0	0	1	1	1000	3	500	2		2	2	3	2	3	3	2	2	1	4	1	1	0	0	<25%
1	48000	12	#REF!	0	0	0	1	0	7	0	0	0	0	0	0	1	1	1	400	3	50	2		2	2	3	3	3	3	3	1	1	1
1	50000	12	#REF!	0	0	0	1	0	1	1	0	0	0	0	0	0	1	1	100	1	30	2		1	2	5	1	2	3	2	2	1	4	1 2	1	1	0	25-50%
1	50000	12	#REF!	0	0	0	0	0	1 3	1	0	1	0	0	0	0	2					2		2	1	5	1	3	1	1	1	1	4	3	0	0	1	>75%
1	50000	12	#REF!	0	0	1	0	0	1 3	1	0	1	0	0	0	0	1	1	1000	1	200	2		2	1	4	2	4	4	3	3	2	2	1	1	0	0
1	50000	12	#REF!	0	0	0	0	0	1	1	0	0	0	0	0	0	1	1	250	3	100	2		2	2	4	4	4	2	2	2	2	1
1	100000	12	#REF!	0	0	0	1	1	1	1	0	0	0	0	0	0	1	2	1000	1	250	2		1	2	4	2	5	2	2	2	2	3					25-50%
2	40000	10	#REF!	0	0	0	1	1	1 3 4	1	0	1	1	0	0	0	1	1	500	1	150	2		2	2	5	2	2	2	2	2	2	2	3	0	0	1
1	40000	10	#REF!	0	0	1	1	1	1 3	1	0	1	0	0	0	0	1	1	500	1	40	1	4	2	1	5	2	2	4	4	4	2	4	1	1	0	0	25-50%
1	50000	12	#REF!	0	0	0	1	1	1 3 4	1	0	1	1	0	0	0	1	1	10000	1	2000	2		2	2	4	2	3	2	3	3	1	4	1 3	1	0	1	25-50%
2	40000	10	#REF!	0	0	0	1	0	1 4 2	1	1	0	1	0	0	0	1	2	250	1	30	1	1	2	2	4	2	2	2	4	3	2	1
1	50000	12	#REF!	0	0	1	1	1	1 3	1	0	1	0	0	0	0	1	2	100	1	30	2		1	2	2	2	3	3	1	2	3
2	50000	12	#REF!	0	0	1	1	1	1	1	0	0	0	0	0	0	1	1	1000	3	1000	1	2	1	1	4	2	3	2	1	4	2	4	1 3	1	0	1	<25%
1	50000	12	#REF!	0	0	0	0	1	1 2 3	1	1	1	0	0	0	0	1	2	250	1	40	2		2	1	3	2	3	1	1	2	2	2	1 2 3	1	1	1
2	50000	12	#REF!	0	0	0	0	0	1	1	0	0	0	0	0	0	1	2	20	3	20	2		2	2	3	2	3	4	4	2	2	4	1 2	1	1	0	25-50%
2	50000	12	#REF!	0	0	0	0	0	1	1	0	0	0	0	0	0	1	2	20	3	20	2		2	2	3	2	3	4	3	2	2	4	1 2	1	1	0	99
2	40000	10	#REF!	0	0	1	1	1	1 3 4	1	0	1	1	0	0	0	1	1	1000	1	100	2		2	2	3	2	4	2	1	2	1	4	1 2 3	1	1	1	25-50%
1	50000	12	#REF!	0	0	0	0	1	1 2 3	1	1	1	0	0	0	0	1	1	500	1	80	2		2	2	5	1	1	1	1	1	1	2	1 2 3	1	1	1
1	30000	10	#REF!	0	0	0	0	0	1 2 3	1	1	1	0	0	0	0	1	1	1000	1	100	2		2	2	4	2	2	3	3	3	2	2	1	1	0	0
2	50000	12	#REF!	0	0	0	0	1	1 3	1	0	1	0	0	0	0	1	1	60	1	80	2		2	2	3	2	4	4	3	3	2	2	3	0	0	1
2	50000	12	#REF!	0	0	0	0	0	1 2 3	1	1	1	0	0	0	0	1	1	300	4	200	2		2	2	4	2	4	4	3	3	2	2	1 2 3	1	1	1
1	40000	10	#REF!	0	0	1	1	1	1 2 3	1	1	1	0	0	0	0	1	1	200	1	100	2		2	1	4	2	3	2	2	2	2	4	1 2	1	1	0	<25%
1	50000	12	#REF!	0	0	0	1	0	1 3	1	0	1	0	0	0	0	1	1	1000	1	50	2		2	2	3	2	3	4	4	2	1	4	1 2 3	1	1	1	25-50%
1	50000	12	#REF!	0	0	0	1	0	1 3	1	0	1	0	0	0	0	1	1	1000	1	100	2		2	2	2	2	5	3	4	4	2	1
1	100000	12	#REF!	0	0	0	1	1	4	0	0	0	1	0	0	0	1	1	500	3	500	1	4	1	2	3	2	5	1	1	1	1	4	1 2 3	1	1	1	99
1	50000	12	#REF!	0	0	1	1	0	1 2 4 6	1	1	0	1	0	1	0	1	1	1000	1	100	2		2	2	3	3	3	3	2	2	2	1
1	40000	10	#REF!	0	0	0	1	1	1 3	1	0	1	0	0	0	0	1	1	4000	3	200	2		2	2	4	2	3	2	1	1	1	4	3	0	0	1	50-75%
2	50000	12	#REF!	0	0	0	0	1	1	1	0	0	0	0	0	0	1	1	1000	3	10	2		2	2	5	1	3	1	3	1	1	4	3	0	0	1	25-50%
1	50000	12	#REF!	0	0	0	0	0	7	0	0	0	0	0	0	1	2					2		2	2	3	3	3	3	3	3	3
2	40000	10	#REF!	0	0	0	1	1	3	0	0	1	0	0	0	0	1	1	500	3	60	2		2	2	2	2	4	2	2	2	2	1
1	40000	10	#REF!	0	0	1	1	0	1 2 4	1	1	0	1	0	0	0	1	1		3	200	2		1	2	3	3	4	2	2	1	1	4	1 3	1	0	1	50-75%
1	43000	10	#REF!	0	0	0	1	1	1 7	1	0	0	0	0	0	1	1	2	200	1	50	2		1	2	4	1	1	2	1	2	1	2	1	1	0	0
2	45000	10	#REF!	0	0	1	1	1	1 3 4	1	0	1	1	0	0	0	1	1	200	3	100	1	4	2	1	4	2	4	2	2	1	2	1
1	45000	10	#REF!	0	0	0	1	0	1 3 4	1	0	1	1	0	0	0	1	1	2000	3	500	2		2	2	3	3	4	3	2	2	2	4	1 2	1	1	0	25-50%
1	35000	10	#REF!	0	0	0	1	1	1 3	1	0	1	0	0	0	0	1	2	600	1	30	2		1	2	4	3	4	4	4	4	1	2	1	1	0	0
1	70000	12	#REF!	0	0	1	1	0	3 1	1	0	1	0	0	0	0	1	3	0	1	50	2		2	2	3	2	3	3	2	2	1	1
2	60000	12	#REF!	0	0	0	0	1	1 6 3	1	0	1	0	0	1	0	1	1	250	3	150	1	3	1	1	4	2	3	4	4	1	1	2	1	1	0	0
2	60000	12	#REF!	0	0	0	0	1	1	1	0	0	0	0	0	0	1	1	250	1	40	2		2	2	5	3	3	3	1	2	1	3	99	99	99	99	99
2	60000	12	#REF!	0	0	1	1	1	1 6	1	0	0	0	0	1	0	1	1	1000	1	200	1	2	1	2	4	2	2	2	2	1	1	4	3	0	0	1	25-50%
1	150000	12	#REF!	0	1	1	1	1	1	1	0	0	0	0	0	0	1	2	200	1	20	1	1	2	1	4	2	4	4	4	4	4
1	50000	12	#REF!	0	0	0	1	1	1 7 2	1	1	0	0	0	0	1	1	1	2500	1	250	2		1	2	3	2	4	3	2	2	1	4	1 2	1	1	0	<25%
1	50000	12	#REF!	0	0	1	1	1	1 6 3 7	1	0	1	0	0	1	1	1	1	450	4	55	2		2	1	3	1	4	2	3	2	2	1
1	50000	12	#REF!	0	0	0	1	1	1 4 3	1	0	1	1	0	0	0	1	1	500	3	80	2		2	2	3	2	2	2	2	2	1	4	3	0	0	1	25-50%
2	50000	12	#REF!	0	0	0	1	1	1	1	0	0	0	0	0	0	1	1	200	3	20	2		2	2	4	2	3	1	2	2	2	2	1 2	1	1	0
1	50000	12	#REF!	0	0	0	0	1	1 3	1	0	1	0	0	0	0	1	1	250	1	20	1	2	2	2	4	3	4	4	3	3	2	3					25-50%
2	50000	12	#REF!	0	0	0	1	1	1 2 3 4	1	1	1	1	0	0	0	1	1	1000	3	200	2		2	2	4	2	4	3	1	3	2	2	1 3	1	0	1
1	50000	12	#REF!	0	0	1	0	1	1 2	1	1	0	0	0	0	0	1	1	750	1	200	1	4	2	2	4	2	3	3	3	1	1	4	1 3	1	0	1	25-50%
1	50000	12	#REF!	0	0	0	1	0	1 4 6	1	0	0	1	0	1	0	1	2	500	1	50	2		1	2	3	4	3	1	2	3	2	4	3	0	0	1	25-50%
1	50000	12	#REF!	0	0	1	1	1	1	1	0	0	0	0	0	0	1	1	300	1	400	1	1	2	1	3	2	2	3	3	3	3
1	50000	12	#REF!	0	1	1	1	0	1 3	1	0	0	0	0	0	0	1	1	3500	2	2000	1	3	2	1	2	1	3	4	4	1	1	4	1 2 3	1	1	1	<25%
2	50000	12	#REF!	0	0	0	1	1	1 3 4	0	0	1	0	0	0	0	1	1	4000	3	500	1	2	2	2	2	2	4	3	2	2	2	2	1 2 3	1	1	1
1	50000	12	#REF!	0	0	0	1	1	1 4	1	0	0	1	0	0	0	1	1	1000	1	100	2		2	2	4	2	2	2	2	2	2	3					25-50%
1	50000	12	#REF!	0	0	0	1	1	1	1	0	0	0	0	0	0	1	2	250	1	20	2		2	2	3	2	4	4	3	2	2	1
1	50000	12	#REF!	0	0	1	0	0	7	0	0	0	0	0	0	1	1	1	1700	4	200	2		2	2	2	2	3	4	2	4	2	2	3	0	0	1
1	200000	12	#REF!	0	0	0	1	0	7	0	0	0	0	0	0	1	1	1	1000	1	250	2		2	2	3	1	4	4	2	1	2	4	1 3	1	0	1	<25%
1	50000	12	#REF!	0	0	1	1	0	7	0	0	0	0	0	0	1	2					2		2	2	3	3	3	3	3	3	3
1	50000	12	#REF!	0	0	1	1	1	1 6	1	0	0	0	0	1	0	1	1	500	1	100	2		2	2	4	1	3	2	3	2	2	4	3	0	0	1	<25%
1	40000	10	#REF!	0	0	0	0	1	1	1	0	0	0	0	0	0	1	1	5000	3	1000	2		2	2	3	2	3	3	3	2	2	4	1 2 3	1	1	1	<25%
2	40000	10	#REF!	0	0	1	1	0	3 4	0	0	1	1	0	0	0	1	1	1000	1	2000	2		2	2	4	2	3	2	2	1	2	4	1 2 3	1	1	1	25-50%
1	40000	10	#REF!	0	0	1	1	1	7	0	0	0	0	0	0	1	2					2		2	1	3	2	3	2	1	2	3
1	55000	12	#REF!	0	0	0	1	1	1 3	1	0	1	0	0	0	0	1	1	250	1	50	2		2	2	4	3	3	2	2	2	2	4	1 3	1	0	1	<25%
1	70000	12	#REF!	0	0	1	0	1	1 4 2	1	1	0	1	0	0	0	1	1	1700	1	300	1	2	2	1	4	2	4	3	4	2	2	4	3	0	0	1	25-50%
1	56000	12	#REF!	0	0	0	0	1	1 2 3 4	1	1	1	1	0	0	0	1	1	600	1	450	2		1	2	4	2	3	2	2	2	1	2	1 2	1	1	0
1	70000	12	#REF!	0	0	1	1	1	1	1	0	0	0	0	0	0	1	1	3000	3	450	2		2	2	3	3	5	2	4	2	1	4	1	1	0	0	25-50%
2	100000	12	#REF!	0	0	1	1	0	7	0	0	0	0	0	0	1	2					2		2	2	3	2	3	3	1	2	2
1	60000	12	#REF!	0	0	0	1	1	1 6 3 4 2	1	1	1	1	0	1	0	1	1	3000	3	500	2		2	2	3	1	3	1	1	2	2	4	1 2 3	1	1	1	25-50%
1	90000	12	#REF!	0	0	0	1	0	1	1	0	0	0	0	0	0	1	1	600	3	60	2		2	1	3	2	3	3	2	3	3
1	60000	12	#REF!	0	0	1	1	1	1	1	0	0	0	0	0	0	1	1	1500	3	500	1	3	2	2	5	2	1	3	3	4	1	1
1	60000	12	#REF!	0	0	0	1	1	1	1	0	0	0	0	0	0	1	1	500	1	40	1	3	1	2	4	2	4	2	1	4	1	2	1 3	1	0	1
2	60000	12	#REF!	0	0	1	1	0	1 3 6	1	0	1	0	0	1	0	1	1	3000	4	300	1	2	2	2	4	1	3	4	4	2	2	4	3	0	0	1	>75%
1	60000	12	#REF!	0	0	1	0	1	1 2 4	1	1	0	1	0	0	0	1	1	500	1	40	2		1	1	2	1	3	3	1	2	2	4	1 2 3	1	1	1	<25%
1	90000	12	#REF!	0	0	1	1	1	1 3 4	1	0	1	1	0	0	0	1	2	100	4	0	1	1	2	1	5	1	1	1	1	1	1	4	1 2	1	1	0	25-50%
1	60000	12	#REF!	0	0	0	1	0	1 4	1	0	0	1	0	0	0	1	1	1000	1	400	2		1	2	3	2	3	2	2	2	2	3					<25%
1	80000	12	#REF!	1	1	1	1	1	1 2 3	1	1	1	0	0	0	0	1	1	50	2	20	2		2	1	2	1	4	2	2	2	1	4	1 2	1	1	0	25-50%
1	80000	12	#REF!	0	0	1	0	0	1 2 3	1	1	1	0	0	0	0	1	2	1000	3	100	2		2	1	3	2	3	2	2	2	1	4	1 2 3	1	1	1	25-50%
2	65000	12	#REF!	0	0	0	1	1	2 3	0	1	1	0	0	0	0	1	1	250	1	300	2		2	2	3	2	4	2	2	2	2	3					25-50%
2	65000	12	#REF!	0	0	0	1	1	1 3 4 6	1	0	1	1	0	1	0	1	2	500	3	30	2		2	2	4	2	5	1	1	1	3
1	65000	12	#REF!	0	0	0	1	0	1 3 4	1	0	1	1	0	0	0	1	4	50	1	0	2		2	2	3	2	3	3	2	2	2	3					25-50%
2	100000	12	#REF!	0	0	1	1	1	1 6 7 4	1	0	0	1	0	1	1	1	1	1000	3	200	1	3	2	2	3	2	4	4	2	2	2	2	1	1	0	0
2	100000	12	#REF!	0	0	1	1	1	1 3	1	0	1	0	0	0	0	1	2	100	3	20	2		2	2	4	2	4	3	3	2	2	2	1 2 3	1	1	1
2	100000	12	#REF!	0	0	0	0	1	1 3 4	1	0	1	1	0	0	0	1	1	1000	3	200	2		1	2	5	2	3	4	4	4	2	4	1 2 3	1	1	1	<25%
1	100000	12	#REF!	0	0	1	1	1	1 3 4	1	0	1	1	0	0	0	1	1	1600	4	240	1	3	2	1	1	1	5	1	5	2	1	1
1	50000	12	#REF!	0	0	0	0	1	1 2 3 4	1	1	1	1	0	0	0	1	1	1000	1	100	1	3	1	2	3	2	4	4	4	3	2	3					25-50%
1	50000	12	#REF!	0	0	1	1	0	7	0	0	0	0	0	0	1	1	1	5000	1	500	2		2	2	3	2	1	1	1	1	1	4	3	0	0	1	>75%
1	50000	12	#REF!	0	0	0	1	0	1 7	1	0	0	0	0	0	1	1	2	1000	3	500	2		2	2	3	2	2	2	2	1	2	4	1	1	0	0	25-50%
2	70000	12	#REF!	0	0	0	0	1	1	1	0	0	0	0	0	0	1	1	500	1	40	2		1	2	5	3	5	3	3	3	1	3					25-50%
2	70000	12	#REF!	0	0	0	0	1	1 3 6 4	1	0	1	1	0	1	0	1	1	1000	1	100	2		2	2	4	2	2	3	2	3	2	4	1 2	1	1	0	<25%
1	70000	12	#REF!	0	0	1	0	1	1 2 3	1	1	1	0	0	0	0	1	1	1000	1	100	1	3	2	1	5	2	5	3	2	2	2	1
1	70000	12	#REF!	0	0	0	0	1	1 2 3	1	1	1	0	0	0	0	1	1	500	1	50	2		2	2	2	2	4	2	1	2	2	4	1 2 3	1	1	1	25-50%
2	70000	12	#REF!	0	0	0	1	1	1 4	1	0	0	1	0	0	0	1	1	100	2	50	2		2	2	4	3	3	3	4	2	2	4	1 3	1	0	1	25-50%
1	70000	12	#REF!	0	0	0	1	1	1 4	1	0	0	1	0	0	0	1	1	1000	1	150	2		2	2	4	3	4	3	3	2	2	4	1 2	1	1	0	25-50%
1	70000	12	#REF!	0	0	0	0	1	1 2 3 4	1	1	1	1	0	0	0	1	2	2000	1	0	2		2	2	4	2	5	2	3	4	2	4	1 2 3	1	1	1	25-50%
2	70000	12	#REF!	0	0	0	1	0	1 4	1	0	0	1	0	0	0	1	1	300	4	500	2		2	1	3	1	3	2	2	2	2	2	99	99	99	99
1	70000	12	#REF!	0	0	0	0	0	3	0	0	1	0	0	0	0	2					2		1	2	3	3	3	3	2	2	2	4	1 2	1	1	0	25-50%
1	75000	12	#REF!	1	1	1	1	1	1 3	1	0	1	0	0	0	0	1	1	1500	1	500	2		1	1	4	1	3	2	1	2	1	4	1 2	1	1	0	25-50%
1	77000	12	#REF!	0	0	1	1	0	1 3	1	0	1	0	0	0	0	1	1	500	1	100	2		2	2	3	3	3	4	1	3	3
1	200000	12	#REF!	1	1	0	1	0	1	1	0	0	0	0	0	0	1	1	1000	1	5000	2		2	2	1	3	5	3	3	3	3
1	100000	12	#REF!	0	0	1	1	0	1	1	0	0	0	0	0	0	2					2		2	2	3	2	3	3	3	3	3
2	100000	12	#REF!	0	0	0	1	0	1 3	1	0	1	0	0	0	0	1	1	5	4	0	1	3	1	1	5	1	1	3	3	2	1	4	3	0	0	1	25-50%
1	80000	12	#REF!	0	0	0	0	0	1 3	1	0	1	0	0	0	0	1	1	3000	3	200	2		2	2	4	2	2	3	2	2	2	2	1 2 3	1	1	1
1	80000	12	#REF!	0	0	0	0	0	1 7 3	1	0	1	0	0	0	1	1	1	7000	2	1500	2		2	2	2	2	4	3	3	1	1	2	1 3	1	0	1
1	80000	12	#REF!	0	0	0	0	1	1 2	1	1	0	0	0	0	0	1	2	300	1	50	2		2	2	4	2	2	3	2	1	2	4	3	0	0	1	<25%
1	100000	12	#REF!	0	0	0	1	1	1 3 4	1	0	1	1	0	0	0	1	1	1000	1	150	1	2	2	2	4	2	3	2	2	2	2	2	1 2 3	1	1	1
1	80000	12	#REF!	0	0	0	1	1	1	1	0	0	0	0	0	0	1	1	1000	1	150	1	3	2	2	4	3	4	2	3	1	1	4	3	0	0	1	<25%
2	100000	12	#REF!	0	0	0	1	1	1 4	1	0	0	1	0	0	0	1	1	1400	4	45	2		2	2	5	1	1	3	2	2	1	4	3	0	0	1	50-75%
1	80000	12	#REF!	0	0	1	0	0	1 3	1	0	1	0	0	0	0	1	2	2000	1	200	2		2	2	5	1	5	1	1	1	1	4	99	99	99	99	25-50%
1	80000	12	#REF!	0	0	0	0	0	1 2 6	1	1	0	0	0	1	0	1	1	5	1	500	2		2	2	4	2	3	4	4	4	2	4	1 2 3	1	1	1	<25%
2	60000	12	#REF!	0	0	0	1	1	1 4	1	0	0	1	0	0	0	1	1	250	2	20	2		2	2	4	1	3	4	4	2	2	2	3	0	0	1
1	80000	12	#REF!	0	0	0	1	0	1 3	1	0	1	0	0	0	0	1	1	500	3	50	2		2	2	5	2	5	3	2	2	2	4	1 2 3	1	1	1	25-50%
1	100000	12	#REF!	0	0	1	1	1	1 3	1	0	1	0	0	0	0	1	2	500	3	40	2		2	1	3	2	3	3	2	3	3
1	80000	12	#REF!	0	0	1	1	1	3 4 7	0	0	1	1	0	0	1	1	2	200	3	35	2		2	2	5	4	4	2	2	1	2	1
1	100000	12	#REF!	0	0	1	1	1	1 4	1	0	0	1	0	0	0	1	1	1600	1	500	2		2	2	4	4	1	3	4	4	2	1
2	80000	12	#REF!	0	0	1	1	1	1 4 6	1	0	0	1	0	0	0	1	1	50	1	200	2		2	1	4	2	1	3	3	2	1	4	2 3	0	1	1	99
1	80000	12	#REF!	0	0	0	0	1	3	0	0	1	0	0	0	0	1	1	300	3	150	1	2	1	2	3	2	3	4	2	2	2	3					25-50%
2	80000	12	#REF!	0	0	0	0	0	7	0	0	0	0	0	0	1	1	1	100	3	50	2		1	2	3	2	3	4	4	2	2	4	1 3	1	0	1	25-50%
1	100000	12	#REF!	0	0	0	1	1	1 3 4	1	0	1	1	0	0	0	1	1	500	4	85	2		2	2	4	2	2	2	2	1	2	4	1 3	1	0	1	<25%
2	101000	12	#REF!	0	0	0	0	1	1 4	1	0	0	1	0	0	0	1	2	50	3	5	2		1	2	3	2	3	2	1	2	1	4	1 2 3	1	1	1	25-50%
1	85000	12	#REF!	1	1	1	1	1	1	1	0	0	0	0	0	0	1	2	100	1	40	2		2	2	3	2	4	4	2	2	2	4	1	1	0	0	25-50%
1	90000	12	#REF!	0	0	1	1	1	1	1	0	0	0	0	0	0	1	2	200	4	150	2		2	1	3	2	3	2	1	2	1	4	1 2 3	1	1	1	25-50%
1	90000	12	#REF!	0	0	0	0	0	1	1	0	0	0	0	0	0	2					2		2	2	5	1	4	3	3	3	3
1	90000	12	#REF!	0	0	0	1	0	2 4 7	0	1	0	1	0	0	1	1	1	100	2	200	2		2	2	2	2	3	2	2	2	2	4	3	0	0	1	25-50%
1	70000	12	#REF!	0	0	0	1	1	1 3 2 4	1	1	1	1	0	0	0	1	1	900	1	150	1	2	2	2	5	1	1	1	2	2	1	2	3	0	0	1
1	70000	12	#REF!	0	0	0	1	0	1 3	1	0	1	0	0	0	0	1	2	1000	1	100	2		2	2	4	1	1	2	2	2	2	4	1 2 3	1	1	1	25-50%
1	47000	10	#REF!	1	1	0	0	1	1	1	0	0	0	0	0	0	1	1	3500	2	1200	1	2	2	1	5	2	5	4	4	2	1	3					<25%
1	100000	12	#REF!	0	0	0	0	1	1	1	0	0	0	0	0	0	1	5	164	1	100	2		2	2	3	3	3	3	3	3	3
1	100000	12	#REF!	0	0	0	0	1	1	1	0	0	0	0	0	0	1	1	500	1	40	2		2	1	3	2	5	4	4	4	4
1	100000	12	#REF!	0	0	0	0	0	1	1	0	0	0	0	0	0	1	2	1	1	100	2		2	2	5	2	2	2	2	2	2	4	2 3	0	1	1	25-50%
1	100000	12	#REF!	0	0	1	1	1	1 3 6	1	0	1	0	0	1	0	1	1	500	1	50	1	1	2	1	4	1	3	3	3	3	3
2	100000	12	#REF!	0	0	0	1	1	1 4 7	1	0	0	1	0	0	1	1	1	150	1	20	2		2	2	4	2	3	3	3	2	2	2	1 3	1	0	1
1	100000	12	#REF!	0	0	1	1	1	1	1	0	0	0	0	0	0	1	1	1000	1	500	2		1	2	5	2	5	4	4	4	2	2	1	1	0	0
2	100000	12	#REF!	0	1	0	1	1	1 3	1	0	1	0	0	0	0	1	1	500	3	100	1	3	1	2	4	2	3	3	3	3	3
2	100000	12	#REF!	0	1	0	1	1	1 3	1	0	1	0	0	0	0	1	1	600	3	100	1	3	2	2	5	2	3	3	3	2	1	4	1	1	0	0	25-50%
1	100000	12	#REF!	0	0	0	0	1	1	1	0	0	0	0	0	0	1	1	2000	1	400	2		2	2	4	2	4	1	4	2	1	4	1 3	1	0	1	25-50%
1	100000	12	#REF!	0	0	0	1	1	1 3	1	0	1	0	0	0	0	1	1	1000	1	30	1	1	2	2	3	2	4	4	3	3	2	4	1	1	0	0	<25%
1	100000	12	#REF!	0	0	1	1	1	1 3 6	1	0	1	0	0	1	0	1	2	250	1	15	2		2	2	1	1	1	1	1	1	1	1
1	150000	12	#REF!	0	0	1	1	1	1 3 4	1	0	1	1	0	0	0	1	2	1	3	50	1	1	1	1	4	1	5	2	2	2	1	4	1 2 3	1	1	1	<25%
2	100000	12	#REF!	0	0	1	1	1	1 2 3 4	1	1	1	1	0	0	0	1	2	200	3	0	1	3	2	2	3	2	1	2	2	2	2	2	1 3	1	0	1
1	100000	12	#REF!	0	0	0	0	1	1	1	0	0	0	0	0	0	1	1	1250	1	200	2		2	1	4	1	3	4	4	1	1	4	3	0	0	1	25-50%
1	100000	12	#REF!	0	0	0	0	1	1 3	1	0	1	0	0	0	0	1	2	500	3	30	1	2	2	1	4	2	1	3	3	2	2	2	1 2 3	1	1	1
2	100000	12	#REF!	0	0	0	1	1	1 3	1	0	1	0	0	0	0	1	1	50	3	0	2		2	2	4	1	2	1	1	1	2	4	1	1	0	0	<25%
1	100000	12	#REF!	0	0	1	1	1	1 3	1	0	1	0	0	0	0	1	2	350	4	0	2		2	2	4	2	2	2	2	2	2	3					25-50%
2	100000	12	#REF!	1	1	1	1	1	1 2 4	1	1	0	1	0	0	0	1	1	2000	1	1000	2		2	2	4	2	4	4	4	4	2	4	1	1	0	0	99
2	100000	12	#REF!	0	0	0	1	1	1	1	0	0	0	0	0	0	1	1	250	3	50	2		1	2	3	2	3	3	2	2	2	1
1	100000	12	#REF!	0	0	0	1	0	1	1	0	0	0	0	0	0	1	1	1000	3	100	2		2	2	3	2	3	1	1	2	2	3					99
1	100000	12	#REF!	0	0	1	1	1	1 3	1	0	1	0	0	0	0	1	2	500	1	20	2		2	1	4	1	1	2	3	2	2	3					25-50%
1	100000	12	#REF!	0	0	1	1	1	1	1	0	0	0	0	0	0	1	1	100	3	25	2		2	2	5	5	1	1	1	2	2	2	3	0	0	1
1	100000	12	#REF!	0	0	1	1	1	1 3 2 4	1	1	1	1	0	0	0	1	2	250	1	20	1	2	1	2	5	2	4	3	3	2	2	4	3	0	0	1	<25%
2	100000	12	#REF!	0	0	0	1	1	3 1	1	0	1	0	0	0	0	1	2	500	1	20	1	2	2	2	4	3	3	4	2	2	3
1	100000	12	#REF!	0	0	0	1	1	3	0	0	1	0	0	0	0	2	1	1000	3	150	2		2	1	4	2	3	3	3	2	3
2	100000	12	#REF!	0	0	1	0	1	1 4	1	0	0	1	0	0	0	1	1	1000	4	100	2		1	2	4	1	4	4	1	3	3
2	100000	12	#REF!	0	0	0	1	1	1 3 4	1	0	1	1	0	0	0	1	1	500	4	100	2		1	2	2	1	3	4	1	2	1	1
2	100000	12	#REF!	0	0	0	0	1	4	0	0	0	1	0	0	0	1	2		2	100	1	2	1	2	3	2	3	2	2	2	2	1
1	100000	12	#REF!	0	0	1	1	1	1 4	1	0	0	1	0	0	0	1	1	15000	3	1200	2		2	1	2	2	3	1	2	3	4
1	100000	12	#REF!	0	0	1	1	0	7	0	0	0	0	0	0	1	1	1	10	2	100	2		2	2	3	2	3	3	1	2	3
2	200000	12	#REF!	0	0	1	1	0	1 3 4	1	0	1	1	0	0	0	2					2		2	2	3	2	1	3	2	1	1	4	3	0	0	1	50-75%
1	90000	12	#REF!	0	0	1	1	1	1	1	0	0	0	0	0	0	1	1	1000	1	100	2		1	1	3	1	5	4	1	1	1	4	1 2 3	1	1	1	<25%
1	150000	12	#REF!	0	0	0	1	1	1 4	1	0	0	1	0	0	0	1	1	30	4	300	2		2	2	3	2	2	3	2	2	2	2	1 3	1	0	1
1	180000	12	#REF!	0	0	0	1	1	1 4 7	1	0	0	1	0	0	1	1	1	5000	1	100	2		1	2	3	1	1	1	1	1	1	4	1 2	1	1	0	<25%
1	120000	12	#REF!	0	0	1	1	1	3 4 6	0	0	1	1	0	1	0	1	1	2500	1	500	2		2	2	2	1	3	2	2	1	1	2	1	1	0	0
1	120000	12	#REF!	0	0	1	1	0	7	0	0	0	0	0	0	1	2					2		2	2	3	2	3	1	2	3	4
1	100000	12	#REF!	0	0	1	0	1	1	1	0	0	0	0	0	0	2					1	5	1	1	5	1	1	3	3	3	1	3					>75%
2	200000	12	#REF!	0	0	0	1	0	1	1	0	0	0	0	0	0	1	1	3000	1	250	2		2	2	4	2	4	3	2	2	2	4	1 2 3	1	1	1	<25%
1	100000	12	#REF!	0	0	0	1	0	1 4	1	0	0	1	0	0	0	1	1		1	200	1	2	1	2	3	2	3	2	2	2	2	1
1	100000	12	#REF!	0	0	0	0	0	1 2 3 4	1	1	1	1	0	0	0	1	1	1000	1	200	2		2	2	3	3	3	3	2	2	2	1
2	100000	12	#REF!	0	0	0	1	0	1	1	0	0	0	0	0	0	1	1	1000	3	200	2		1	2	4	1	3	2	1	1	1	4	1 2 3	1	1	1	50-75%
1	200000	12	#REF!	0	0	0	0	1	1 4	1	0	0	1	0	0	0	1	1	5000	1	500	1	2	1	2	3	1	3	4	2	2	2	2	1	1	0	0
2	105000	12	#REF!	0	0	0	1	1	1 3 4	1	0	1	1	0	0	0	1	1	2000	1	500	2		2	2	3	2	5	4	4	4	2	4	3	0	0	1	25-50%
1	150000	12	#REF!	0	0	1	1	1	1 2 3 4	1	1	1	1	0	0	0	1	1	3000	1	300	2		2	2	3	2	4	3	3	3	2	2	1 2 3	1	1	1
2	150000	12	#REF!	0	0	1	1	1	4 7	0	0	0	1	0	0	1	1	1	230	1	60	1	1	2	2	4	1	4	2	1	1	1	2	1 2 3	1	1	1
1	150000	12	#REF!	0	0	0	1	1	1 2 3 4	1	1	1	1	0	0	0	1	1	5000	1	400	1	3	1	2	5	4	1	1	1	2	1	4	3	0	0	1	>75%
1	200000	12	#REF!	0	0	0	0	1	1 3	1	0	1	0	0	0	0	1	1	200	1	20	1	3	1	1	5	1	1	1	1	1	1	4	1 2 3	1	1	1	>75%
2	160000	12	#REF!	0	0	1	1	1	1 2 3 4	1	1	1	1	0	0	0	1	1	2000	1	2500	2		1	2	4	2	3	3	2	2	2	2	1 2 3	1	1	1
1	200000	12	#REF!	0	0	1	1	0	1 2	1	1	0	0	0	0	0	1	2	500	1	20	1	2	2	2	5	1	2	2	3	4	3
1	200000	12	#REF!	0	0	1	1	1	7	0	0	0	0	0	0	1	2					2		1	2	3	3	3	3	3	3	3
1	250000	12	#REF!	0	0	1	0	1	1 4	1	0	0	1	0	0	0	1	1	10000	4	4000	2		2	2	3	3	5	3	3	3	2	2	1	1	0	0
1	175000	12	#REF!	0	0	0	0	1	1 2 4	1	1	0	1	0	0	0	1	1	200	1	40	2		2	2	4	2	4	2	3	2	1	2	1 2	1	1	0
1	200000	12	#REF!	0	0	0	0	1	1 2 3	1	1	1	0	0	0	0	1	2	250	1	50	2		2	2	3	2	3	1	5	2	2	2	1	1	0	0
2	250000	12	#REF!	0	0	0	1	1	1 4 3	1	0	1	1	0	0	0	1	1	2500	1	500	1	3	1	2	4	2	4	4	3	2	2	4	1	1	0	0	25-50%
1	200000	12	#REF!	0	0	0	0	1	1 3 4	1	0	1	1	0	0	0	1	1	6500	4	900	2		2	1	5	2	4	4	4	1	1	4	1	1	0	0	25-50%
1	200000	12	#REF!	0	0	0	1	1	1 4	1	0	0	1	0	0	0	1	1	5000	1	400	1	1	1	1	3	2	4	2	2	2	2	4	1 2	1	1	0	<25%
1	150000	12	#REF!	0	0	0	0	1	1 2 3	1	1	1	0	0	0	0	1	1	250	1	40	1	2	2	2	5	2	1	4	1	2	2	2	1 2 3	1	1	1
1	200000	12	#REF!	0	0	1	1	0	1 2 3 4	1	1	1	1	0	0	0	1	1	2500	1	1000	2		2	2	3	3	3	3	3	2	3
2	300000	12	#REF!	0	0	0	0	1	1 2 3 4	1	1	1	1	0	0	0	1	2	0	2	0	2		2	1	4	2	1	1	1	1	1
2	200000	12	#REF!	0	0	0	0	1	1 2	1	1	0	0	0	0	0	1	1	250	2	110	1	3	1	1	4	2	5	4	3	3	2	2	1 2	1	1	0
1	200000	12	#REF!	0	0	1	1	1	1 4	1	0	0	1	0	0	0	1	2	500	3	200	1	2	2	2	5	1	2	2	2	2	2	4	1 2	1	1	0	<25%
2	250000	12	#REF!	0	1	0	1	1	1 2 3	1	1	1	0	0	0	0	1	2	1000	1	500	1	2	2	2	3	2	4	3	3	2	2	1
1	300000	12	#REF!	0	0	1	0	1	1 2 7	1	1	0	0	0	0	1	1	2	1	1	30	2		2	2	4	2	1	2	1	1	1	4	1	1	0	0	25-50%
1	250000	12	#REF!	0	0	0	1	1	1	1	0	0	0	0	0	0	1	2	250	3	50	2		2	2	2	1	5	2	1	3	1	4	3	0	0	1	50-75%
2	250000	12	#REF!	0	0	0	0	1	1	1	0	0	0	0	0	0	1	1	400	3	200	2		2	2	4	2	2	3	2	2	2	3					>75%
1	400000	12	#REF!	0	1	0	1	1	1 4 2 3	1	1	1	1	0	0	0	1	1	10000	3	500	1	3	2	2	4	1	2	2	2	3	2	4	1 2 3	1	1	1	<25%
2	200000	12	#REF!	0	0	0	0	1	1 3 4	1	0	1	1	0	0	0	1	1	2000	1	500	2		1	2	3	2	5	4	2	4	2	4	1 2	1	1	0	<25%
2	200000	12	#REF!	0	0	0	0	0	1 2 3 4	1	1	1	1	0	0	0	1	1	1000	1	200	2		2	2	4	1	3	2	2	4	2	4	1 2	1	1	0	25-50%
1	500000	12	#REF!	1	0	1	1	1	6	0	0	0	0	0	1	0	2					2		1	1	3	2	3	3	1	2	2	2	3	0	0	1
1	300000	12	#REF!	0	0	1	0	1	7	0	0	0	0	0	0	1	1	2	1000	3	50	2		2	1	3	2	2	3	1	2	1	3					25-50%
1	300000	12	#REF!	0	0	1	1	0	1	1	0	0	0	0	0	0	1	1	500	1	100	2		2	2	3	3	4	2	2	4	2	1
1	480000	12	#REF!	0	0	1	1	0	1	1	0	0	0	0	0	0	1	1	30	3	420	2		2	2	3	2	2	2	1	1	1	4	3	0	0	1	25-50%
1	500000	12	#REF!	0	0	0	0	1	1 2	1	1	0	0	0	0	0	1	2	100	1	55	2		2	2	5	1	3	3	1	1	1	2	1 3	1	0	1
1	250000	12	#REF!	0	0	0	1	1	1 3 4	1	0	1	1	0	0	0	1	1	1000	3	50	2		2	2	5	1	3	3	3	4	2	2	2 3	0	1	1
1	350000	12	#REF!	0	0	1	0	1	1	1	0	0	0	0	0	0	1	1	1000	1	300	2		2	2	3	2	2	2	1	2	2	4	1 2	1	1	0	25-50%
1	350000	10	#REF!	0	0	0	0	0	1 2 3 4	1	1	1	1	0	0	0	1	1	500	1	200	2		1	2	4	1	1	2	4	4	3
1	600000	12	#REF!	0	0	1	1	1	1 3 4	1	0	1	1	0	0	0	1	1	300	1	300	2		2	1	5	2	2	4	4	2	2	4	1 2 3	1	1	1	50-75%
2	400000	12	#REF!	0	0	0	0	1	2 3 4	0	1	1	1	0	0	0	1	1	200	1	40	2		2	2	4	2	3	3	2	2	2	4	1 3	1	0	1	<25%
1	400000	12	#REF!	0	0	0	1	0	1 2 3	1	1	1	0	0	0	0	1	2	500	3	100	2		2	2	3	2	3	3	2	2	2	1
1	600000	12	#REF!	0	0	0	0	1	1 3	1	0	1	0	0	0	0	1	1	50	1	50	2		1	2	4	1	3	3	3	1	1	4	1 2	1	1	0	25-50%
1	500000	12	#REF!	1	0	0	0	1	1 3	1	0	1	0	0	0	0	1	1	500	1	0	2		2	2	4	2	2	2	1	1	2	4	3	0	0	1	25-50%
2	400000	12	#REF!	0	0	0	1	1	1 4 3	1	0	1	1	0	0	0	1	1	500	1	105	2		1	2	4	1	3	4	3	3	2	1
2	540000	12	#REF!	0	0	0	0	1	1 3 7 4	1	0	1	1	0	0	1	1	1	500	3	50	1	3	2	2	4	2	3	2	2	2	1	4	1 3	1	0	1	<25%
1	600000	12	#REF!	0	0	0	1	1	1	1	0	0	0	0	0	0	1	1	400	3	20	1	2	2	2	3	1	2	3	1	1	1	4	1 2	1	1	0	<25%
2	600000	12	#REF!	0	0	1	1	0	1 4	1	0	0	1	0	0	0	1	2	500	3	30	2		1	2	4	2	3	3	2	2	2	1
1	600000	12	#REF!	1	1	1	1	0	1 3	1	0	1	0	0	0	0	1	1	10000	1	1000	1	2	1	2	4	5	5	4	1	2	1	1
1	600000	12	#REF!	0	0	1	0	1	1 2 3	1	1	1	0	0	0	0	1	1	1000	1	500	2		2	2	4	4	5	4	4	4	4
2	600000	12	#REF!	0	0	1	1	0	3 4	0	0	1	1	0	0	0	1	1	3	1	300	2		2	1	3	2	2	3	2	1	1	1
2	650000	12	#REF!	0	0	0	0	0	1 3 4 2	1	1	1	1	0	0	0	1	1	500	4	200	2		2	2	2	2	2	2	1	1	1	1
2	1000000	12	#REF!	0	0	1	1	1	1 3	1	0	1	0	0	0	0	1	1	250	1	100	2		1	2	3	1	3	4	4	2	1	3					25-50%
1	1000000	12	#REF!	0	0	0	1	1	1 4	1	0	0	1	0	0	0	1	1	5000	3	500	2		2	2	5	2	3	2	2	2	1	4	1 3	1	0	1	<25%
1	500000	12	#REF!	0	0	0	0	1	3 4	0	0	1	1	0	0	0	1	1	800	1	300	1	1	1	2	2	1	4	3	2	2	2	1
1	700000	12	#REF!	0	0	1	0	1	1 2 4 3	1	1	1	1	0	0	0	1	2	300	1	45	2		2	2	4	2	1	2	2	2	1	3					<25%
2	700000	12	#REF!	0	0	0	0	1	1 2	1	1	0	0	0	0	0	1	2	1000	1	150	2		1	1	4	2	2	3	2	2	2	3					<25%
1	700000	12	#REF!	0	0	0	0	1	7	0	0	0	0	0	0	1	1	1	500	1	200	1	4	1	1	1	2	5	2	1	4	1	4	99	99	99	99	25-50%
1	720000	12	#REF!	0	0	1	1	0	1 4	1	0	0	1	0	0	0	1	1	500	3	200	1	2	2	2	4	2	3	3	3	3	2	4	1 2 3	1	1	1	25-50%
1	900000	12	#REF!	0	1	1	0	0	7	0	0	0	0	0	0	1	1	2	200	1	50	2		2	2	3	3	4	1	1	3	1	1
2	800000	12	#REF!	0	0	1	0	0	1 3 2 4	1	1	1	1	0	0	0	1	1	1000	1	50	2		1	1	4	2	3	3	2	2	2	3					<25%
2	800000	12	#REF!	0	0	0	1	1	1 3	1	0	1	0	0	0	0	1	1	5	3	100	2		2	2	5	1	3	2	3	2	1	4	1 2 3	1	1	1	25-50%
2	1000000	12	#REF!	0	0	0	1	1	1 4	1	0	0	1	0	0	0	1	1	1000	3	100	2		2	2	4	1	2	2	1	1	1	4	1 2 3	1	1	1	25-50%
1	1000000	12	#REF!	0	0	0	1	0	1 2 3 4	1	1	1	1	1	0	0	1	2	200	3	30	2		2	2	3	2	3	2	1	1	1	2	1 2	1	1	0
1	800000	12	#REF!	0	0	1	1	1	1 2 3 6	1	1	1	0	0	1	0	1	1	10	1	300	1	4	1	1	2	1	5	4	3	4	4
1	1200000	12	#REF!	1	1	1	1	0	1 3 6	1	0	1	0	0	1	0	1	1	500	3	200	2		2	2	5	2	4	3	3	2	2	1
1	1200000	12	#REF!	0	0	1	1	1	1 2	1	1	0	0	0	0	0	1	2	500	1	50	2		2	2	4	4	2	2	2	2	2	3					25-50%
1	1440000	12	#REF!	0	0	0	0	1	1	1	0	0	0	0	0	0	1	1	1500	4	200	2		2	2	4	2	3	2	2	2	2	4	1 2 3	1	1	1	25-50%
1	1200000	12	#REF!	0	0	0	1	1	1	1	0	0	0	0	0	0	1	1	250	2	40	2		2	2	3	2	4	3	2	2	2	4	1	1	0	0	<25%
2	1500000	12	#REF!	0	0	0	1	0	2 3 4	0	1	1	1	0	0	0	1	1	50	3	50	2		2	1	4	2	1	2	1	1	2	4	1	1	0	0	25-50%
1	2000000	12	#REF!	0	0	1	1	1	7	0	0	0	0	0	0	1	2					2		2	2	3	3	3	3	3	3	3
1	2000000	12	#REF!	0	0	1	1	1	1 2 3 7	1	1	1	0	0	0	1	1	1	50	3	10	2		1	2	3	2	4	3	2	1	1	4	3	0	0	1	<25%
2	2500000	12	#REF!	0	0	0	1	1	1 3 4	1	0	1	1	0	0	0	1	1	200	1	90	1	4	1	1	4	1	2	3	1	1	1	4	1 2 3	1	1	1	50-75%
2	2500000	12	#REF!	0	0	0	1	1	1 4	1	0	0	1	0	0	0	1	2	50	3	20	2		2	1	4	1	2	2	2	3	2	2	1 2 3	1	1	1
1	3200000	12	#REF!	0	0	1	1	0	1	1	0	0	0	0	0	0	1	1	1400	1	120	2		2	2	3	2	4	2	2	4	2	2	1 2 3	1	1	1
